# A scalable invariant causal discovery framework reveals direct genetic and clinical determinants of complex human traits

**DOI:** 10.1101/2024.08.29.24312763

**Authors:** Liangying Yin, Menghui Liu, Yujia Shi, Jinghong Qiu, Hon-Cheong So

## Abstract

Identifying genetic and clinical factors that exert *direct causal* effects on complex traits is central to precision medicine, yet remains a major challenge. Association-based methods cannot distinguish cause from consequence, and existing causal frameworks are limited by stringent assumptions or computational intractability in high-dimensional settings. Invariant causal prediction (ICP) offers a principled alternative but has seen minimal application in genetic epidemiology due to exponential complexity.

Here, we introduce the Invariant Generalized Covariance Measure (I-GCM), a scalable framework that integrates ICP principles with machine learning to identify direct causal variables. I-GCM combines PC-simple screening with a generalized covariance measure (GCM) computed via gradient-boosted trees to test invariance across environments, capturing both linear and nonlinear dependencies. In simulations (up to 3,000 variables, 50,000 samples), I-GCM achieved PPV of ∼0.84–1.00 and specificity ≥0.99, outperforming PC-simple by 0.21–0.29 in precision with comparable sensitivity. Applying I-GCM to the UK Biobank, we identified direct causal genes and clinical risk factors for COVID-19 susceptibility and severity and for HDL and triglyceride levels, with many findings supported by existing literature and pathway enrichment. Notably, *JAK1* was identified as a direct causal gene for severe COVID-19, consistent with clinical use of the JAK1-targeting therapy baricitinib.

To our knowledge, this is among the first applications of invariance-based causal discovery to genetic epidemiology at a biobank scale. By bridging statistical causality and translational medicine, I-GCM offers a scalable, interpretable, and high-precision framework for mechanistic discovery and therapeutic target prioritization.
