## Supplementary material for "A scalable invariant causal discovery framework reveals direct genetic and clinical determinants of complex human traits": ST_V2: TableS2.xlsx

### Sheet: a
Table S2 Simulation results for our proposed I-GCM and the PC-simple algorithm with both linear and non-linear causal relations
a. Simulation results for our proposed I-GCM and the PC-simple algorithm
Overall sample size	Relation type	Environment variable type	No. of input variables	No. of overall true causal	PC-simple			I-GCM
					total no.	true causal	false causal	total no.	true causal	false causal
50000	Linear	Direct cause	2000	114	121	87	34	90	82	8
50000	Non-linear	Direct cause	2000	114	128	90	38	82	80	2
50000	Linear	Direct cause	3000	163	215	122	93	111	108	3
50000	Non-linear	Direct cause	3000	163	211	123	88	142	119	23

### Sheet: b
b.Comparison on different evaluation metrics between our proposed I-GCM and the PC-simple algorithm
Overall sample size	Relatinship type	Environment variable type	No. of input variables	No. of overall true causal	PC-simple						I-GCM
					PPV	Sensitivity	NPV	Specificity	F1-score	F0.5-score	PPV	Sensitivity	NPV	Specificity	F1-score	F0.5-score
50000	Linear	Direct cause	2000	114	0.719	0.763	0.988	0.98	0.74	0.727	0.911	0.719	0.983	0.999	0.804	0.865
50000	Non-linear	Direct cause	2000	114	0.703	0.79	0.987	0.98	0.745	0.721	0.976	0.69	0.981	0.999	0.807	0.896
50000	Linear	Direct cause	3000	163	0.567	0.748	0.985	0.967	0.645	0.596	0.973	0.663	0.981	0.999	0.789	0.89
50000	Non-linear	Direct cause	3000	163	0.584	0.755	0.978	0.952	0.657	0.617	0.838	0.731	0.976	0.988	0.782	0.816
