## Supplementary material for "A scalable invariant causal discovery framework reveals direct genetic and clinical determinants of complex human traits": ST_V2: TableS3.xlsx

### Sheet: a
Table S3 Identified direct causal variables for studied traits
a. Identified direct causal variables for COVID infections in whole blood and lung
Whole blood	Lung
age	age
vaccined_1	vaccined_1
townsend	townsend
ethnic_3	ethnic_3
dementia_no_hx_no_new	dementia_no_hx_no_new
vaccined_2	vaccined_2
bmi	bmi
LDL	LDL
ethnic_4	AF_relapse
AF_relapse	ethnic_4
dementia_relapse	dementia_relapse
CAD_relapse	CAD_relapse
hx_cancer	hx_cancer
CAD_new_onset	CAD_new_onset
Renal_Failure_relapse	Renal_Failure_relapse
VTE_new_onset	VTE_new_onset
CCR5	Renal_Failure_new_onset
HLA-DPB2	FYCO1
SRP14	RPUSD4
RNF182	HMGCS2
RNF138	LINC00200
AC023424	CFAP77
UPK3BP1	TULP2
CSNK1D	ABTB1
FAM208A	POU5F2
SCIMP	OVGP1
MCM2	MSANTD4
JAK1	GNPDA2
SUOX	PLCD1
USF1	TMEM106A
OVGP1	RSL1D1
PTPRM	RP11-138M12.1
CATIP	AL031663.2
CCDC150	C19orf12
RP11-38P22.2	CDRT4
P2RX6P	AC093788.1
	AGA
	CHRNB1
	CHFR
	TMEM209
	ZDHHC7
	WFDC10A
	ZNF33B
	FBXW4P1
	POGLUT1
	HSPE1
	MBOAT1
	VPS16
	NBEAL1
	LINC02302
	ELP3
	PEAK1
	SLC35E4
	AC005682.1
	TATDN2
	CPXM2
	DHRS1
	POLRMT
	POLM
	CLNS1A
	CPHL1P
	ARRDC1
	TFPT
	KCNN4
	METTL7A
	MMS19
	AC005841.2
	FAT2
	CADM3
	PSMG4
Notes: vaccine_1 indicates whether the subjects took one dosage of vaccine; vaccine_2 indicates whether the subjects took two dosages of vaccine; ethnic_3: Asian/Asian British; ethnic_4: Black/Black British; no_hx_no_new is the abbreviation for no history and no new diagnosis; hx is the abbreviation for history; HB: Homoglobin, HTN: Hypertension; VTE: Venous thrombus embolism;COPD:Chronic obstruc…

### Sheet: b
b. Identified causal variables for severe COVID in whole blood and lung
Whole blood	Lung
vaccined_2	vaccined_2
vaccined_1	vaccined_1
dementia_no_hx_no_new	dementia_no_hx_no_new
Stroke_no_hx_no_new	Stroke_no_hx_no_new
townsend	townsend
non_covid_pneumonia_no_hx_no_new	non_covid_pneumonia_no_hx_no_new
T2DM_no_hx_no_new	T2DM_no_hx_no_new
Renal_Failure_no_hx_no_new	Renal_Failure_no_hx_no_new
dementia_relapse	dementia_relapse
Renal_Failure_relapse	Renal_Failure_relapse
non_covid_pneumonia_relapse	non_covid_pneumonia_relapse
COPD_no_hx_no_new	COPD_no_hx_no_new
Renal_Failure_new_onset	Renal_Failure_new_onset
non_covid_pneumonia_new_onset	non_covid_pneumonia_new_onset
Heart_Failure_relapse	Heart_Failure_relapse
VTE_new_onset	VTE_new_onset
Stroke_relapse	Stroke_relapse
waist_circum	waist_circum
AF_no_hx_no_new	AF_no_hx_no_new
HDL	HDL
no.hos	no.hos
ethnic_4	dementia_new_onset
dementia_new_onset	VTE_no_hx_no_new
VTE_no_hx_no_new	COPD_relapse
ethnic_3	ethnic_3
COPD_relapse	COPD_new_onset
COPD_new_onset	ethnic_4
Immunod_new_onset	Immunod_new_onset
T2DM_relapse	T2DM_relapse
Heart_Failure_new_onset	Heart_Failure_new_onset
HB	HB
DNLZ	HTN_no_hx_no_new
FLT1P1	Heart_Failure_no_hx_no_new
PUS10	CCR5
LZTR1	C14orf119
SLC22A31	VENTX
AL390719.1	AC093788.1
PEAR1	RSL1D1
ORAI1	KANSL1
VN1R20P	NPDC1
PPIAP77	CDRT4
LNPEP	EGF
CAPN10	AL049875.1
AP4E1	ZNF316
SYT11	HMGCS2
GABPB2	SCUBE2
PAK4	DNLZ
PARL	PCNA
FAM108A6	CHRNB1
DSTYK	2010-03-01
RPL36AL	IRF7
LIN52	ATXN1
CMTM3	LIN52
AGAP10P	AL512329.2
AC008799.1	RPL36AL
TOP3BP1	ESYT1
ABTB1	MRPL20
TMEM119	AC091133.5
UPK3BP1	LINC02360
IL32	LINC01484
RRP1B	PDE8B
CCDC28A	SYMPK
JAK1	ATP5MC3
CATIP	HCAR3
DEFA3	STK39
EEF1AKMT2	AC105277.1
SLC25A13	CPHL1P
FUT11	TK2
OR2I1P	LTBR
WDR91	ATP13A1
FAM208A	SCN3A
RNF182	SLC39A12
PRB3	SLC26A1
AC092028.1	POLRMT
RNF44	APTR
LINC01422	TSNARE1
LINC02571	SULT1C2P1
AC021713.1	TMEM231
ALS2CL	HRC
YBX3	RCBTB1
PTPRN	DHX36
EEF1DP4	TMEM81
ARPP21	PTPRZ1
MRM2	IQGAP1
SPSB2	AL162615.1
GPM6A	TMEM268
TMEM43	UGT2B7
PARVB	SPINK5
TRAPPC4	PTAR1
SLC35A5	DPF2
	TFP1
	NADK
	AL159169.2
	WRAP73
	COX16
	MT1A
	ENPP4
	SV2B
	FYCO1
	AGA
	KCNAB1
	SLITRK5
	MMP2-AS1
	ZNF519
	ZNF702P
	ATF6B
	AC066612.1
	CDH15
	CBWD2
	TCF25
	ADCY2
	AC011444.4
	POM121
	DDX10
	RRAS2
	PIANP
	ABTB1
	POGLUT1
	AC012435.1
	AC055876.2
	RNASET2
	AKIP1
	LRRK2
	GATB
	VPS53
	MIOX
	CCDC190
	ANAPC4
	RFK
	EGFR
	PLA2G4C
	NEXN
	RPSA
	FAM21EP
	CBWD4P
	GGH
	MYRFL
	TMEM106A
	PEAK1
	GNB2
	RHOQP1
	LRRC47
	MCC
	ENOSF1
	TMTC1
	EIPR1
	CLCN1
	PEMT
	ATP8B5P
	LINC01993
	RASA3
	MBOAT1
	RNF157
	ADAT1
	GNPDA2
Notes: vaccine_1 indicates whether the subjects took one dosage of vaccine; vaccine_2 indicates whether the subjects took two dosages of vaccine; ethnic_3: Asian/Asian British; ethnic_4: Black/Black British; no_hx_no_new is the abbreviation for no history and no new diagnosis; hx is the abbreviation for history; HB: Homoglobin, HTN: Hypertension; VTE: Venous thrombus embolism;COPD:Chronic obstruc…

### Sheet: c
c. Identified causal variables for HDL in whole blood
Whole blood
Apolipoprotein_A
Triglycerides
WHR
Cholesterol
HB
LDL
bmi
Hip_cir
LPL
BTG1P1
FAM76B
GPR180
GNAO1
NCKIPSD
ACP2
ACOT8
CCDC92
AC006213.2
Notes: vaccine_1 indicates whether the subjects took one dosage of vaccine; vaccine_2 indicates whether the subjects took two dosages of vaccine; ethnic_3: Asian/Asian British; ethnic_4: Black/Black British; no_hx_no_new is the abbreviation for no history and no new diagnosis; hx is the abbreviation for history; HB: Homoglobin, HTN: Hypertension; VTE: Venous thrombus embolism;COPD:Chronic obstruc…

### Sheet: d
d. Identified causal variables for TG in whole blood
Whole blood
HDL
Apolipoprotein_A
Glucose
HbA1c
ethnic_4
WHR
Lipoprotein_A
Apolipoprotein_B
Cholesterol
no.gp_med
T2DM
HTN
smoking_status
Bipolar
Hip_cir
no.non_cancer_illness
BACE1
NRBP1
LPL
TRIM74
DOCK7
ADO
MAU2
USP3
SLC5A6
NTAN1
SNX11
HSD3B7
STAB1
PRPF19
GRB2
LRPAP1
ATP13A1
PACS1
NEIL2
SCAF11
PPA2
RBM23
PRAM1
GSTT2
SPATA20
LINC00565
OPRL1
CTD-3088G3.8
MIER1
HES6
Notes: vaccine_1 indicates whether the subjects took one dosage of vaccine; vaccine_2 indicates whether the subjects took two dosages of vaccine; ethnic_3: Asian/Asian British; ethnic_4: Black/Black British; no_hx_no_new is the abbreviation for no history and no new diagnosis; hx is the abbreviation for history; HB: Homoglobin, HTN: Hypertension; VTE: Venous thrombus embolism;COPD:Chronic obstruc…
