## Supplementary material for "A scalable invariant causal discovery framework reveals direct genetic and clinical determinants of complex human traits": ST_V2: TableS5.xlsx

### Sheet: a
Table S5 Enriched pathways for studied traits
a. Enriched pathways for COVID infection in the whole blood and lung
Whole blood			Lung
pathway name	p-value	q-value	pathway name	p-value	q-value
sulfite oxidation	0.000895	0.0754	Mitochondrial transcription initiation	0.00581	0.148
Acute viral myocarditis	0.00213	0.0754	N-acetylglucosamine degradation I	0.00581	0.148
Toxoplasmosis - Homo sapiens (human)	0.00433	0.0754	phospholipase c delta in phospholipid associated cell signaling	0.00774	0.148
Binding and entry of HIV virion	0.00447	0.0754	Transcription from mitochondrial promoters	0.00774	0.148
ifn gamma signaling pathway	0.00447	0.0754	N-acetylglucosamine degradation II	0.00774	0.148
TCA Cycle Nutrient Utilization and Invasiveness of Ovarian Cancer	0.00447	0.0754	asparagine degradation	0.00966	0.148
Sulfide oxidation to sulfate	0.00447	0.0754	Succinyl CoA: 3-ketoacid CoA transferase deficiency	0.00966	0.148
IL-6 signaling	0.00536	0.0754	Ketone Body Metabolism	0.00966	0.148
Interleukin-10 signaling	0.00536	0.0754	Synthesis and Degradation of Ketone Bodies	0.00966	0.148
IL-10 signaling	0.00536	0.0754	Pre-NOTCH Processing in the Endoplasmic Reticulum	0.0116	0.148
IFN gamma signaling	0.00536	0.0754	Nectin/Necl trans heterodimerization	0.0135	0.148
IL-2 signaling	0.00625	0.0754	ketogenesis	0.0154	0.148
IL-3 signaling	0.00625	0.0754	Synthesis of Ketone Bodies	0.0154	0.148
Sulfate/Sulfite Metabolism	0.00625	0.0754	Butyrate Metabolism	0.0154	0.148
Sulfite oxidase deficiency	0.00625	0.0754	Ca2+ activated K+ channels	0.0173	0.148
IL-4 signaling	0.00714	0.0754	UDP-N-acetyl-D-galactosamine biosynthesis II	0.0173	0.148
stat3 signaling pathway	0.00714	0.0754	Ketone body metabolism	0.0192	0.148
Interleukin-15 signaling	0.00714	0.0754	mevalonate pathway	0.0192	0.148
Interleukin-12 signaling	0.00803	0.0754	Synthesis and degradation of ketone bodies - Homo sapiens (human)	0.0192	0.148
Interleukin-9 signaling	0.00803	0.0754	Non-homologous end joining	0.0192	0.148
pertussis toxin-insensitive ccr5 signaling in macrophage	0.00892	0.0754	Interaction With Cumulus Cells And The Zona Pellucida	0.0211	0.148
LIF signaling	0.00892	0.0754	superpathway of geranylgeranyldiphosphate biosynthesis I (via mevalonate)	0.023	0.148
Type III interferon signaling	0.00892	0.0754	Non-homologous end-joining - Homo sapiens (human)	0.0249	0.148
Interleukin-27 signaling	0.00892	0.0754	DNA-PK pathway in nonhomologous end joining	0.0249	0.148
ifn alpha signaling pathway	0.00892	0.0754	Pyrimidine metabolism	0.028	0.148
IL-13 signaling	0.00892	0.0754	GPR40 Pathway	0.0287	0.148
Sulfur metabolism - Homo sapiens (human)	0.00892	0.0754	role of nicotinic acetylcholine receptors in the regulation of apoptosis	0.0325	0.148
Interleukin-6 signaling	0.00981	0.0754	Butanoate metabolism	0.0325	0.148
il22 soluble receptor signaling pathway	0.00981	0.0754	Regulation of Wnt-B-catenin Signaling by Small Molecule Compounds	0.0325	0.148
IL-5 signaling	0.00981	0.0754	Other glycan degradation - Homo sapiens (human)	0.0344	0.148
Interaction With Cumulus Cells And The Zona Pellucida	0.00981	0.0754	Mitochondrial Gene Expression	0.0362	0.148
Early Phase of HIV Life Cycle	0.0107	0.0754	D-myo-inositol-5-phosphate metabolism	0.0381	0.148
Interleukin-2 signaling	0.0107	0.0754	Terpenoid backbone biosynthesis - Homo sapiens (human)	0.0419	0.148
IL9	0.0107	0.0754	Acyl chain remodelling of PS	0.0419	0.148
IL-10 Anti-inflammatory Signaling Pathway	0.0107	0.0754	CDP-diacylglycerol biosynthesis	0.0419	0.148
Unwinding of DNA	0.0107	0.0754	Butanoate metabolism	0.0437	0.148
IL-7 signaling	0.0114	0.0754	snRNP Assembly	0.0456	0.148
EPO signaling	0.0115	0.0754	Metabolism of non-coding RNA	0.0456	0.148
il 6 signaling pathway	0.0116	0.0754	superpathway of cholesterol biosynthesis	0.0474	0.148
il-10 anti-inflammatory signaling pathway	0.0116	0.0754	Fertilization	0.0493	0.148
Degradation of cysteine and homocysteine	0.0116	0.0754
VEGF	0.0118	0.0754
Kaposi sarcoma-associated herpesvirus infection - Homo sapiens (human)	0.0124	0.0754
il 2 signaling pathway	0.0125	0.0754
Regulation of IFNG signaling	0.0125	0.0754
il12 and stat4 dependent signaling pathway in th1 development	0.0134	0.0754
il-7 signal transduction	0.0134	0.0754
IL-6-type cytokine receptor ligand interactions	0.0134	0.0754
Interleukin-4 and Interleukin-13 signaling	0.0134	0.0754
Viral carcinogenesis - Homo sapiens (human)	0.0135	0.0754
il 4 signaling pathway	0.0142	0.0779
IL-9 signaling pathway	0.0151	0.0783
Interleukin-12 family signaling	0.016	0.0783
Interleukin-20 family signaling	0.016	0.0783
ncRNAs involved in STAT3 signaling in hepatocellular carcinoma	0.016	0.0783
Inactivation of CSF3 (G-CSF) signaling	0.016	0.0783
cdk regulation of dna replication	0.016	0.0783
Human cytomegalovirus infection - Homo sapiens (human)	0.0164	0.0785
Degradation of beta catenin	0.0169	0.0785
superpathway of methionine degradation	0.0169	0.0785
egf signaling pathway	0.0178	0.0791
Assembly of the pre-replicative complex	0.0178	0.0791
IFN alpha signaling	0.0186	0.0791
TSLP	0.0186	0.0791
Other interleukin signaling	0.0186	0.0791
Interleukin-6 family signaling	0.0195	0.0791
Immune response to tuberculosis	0.0195	0.0791
PDGFR-alpha signaling pathway	0.0195	0.0791
IL11	0.0204	0.0791
Type I interferon induction and signaling during SARS-CoV-2 infection	0.0204	0.0791
Signaling by CSF3 (G-CSF)	0.0204	0.0791
Protein export - Homo sapiens (human)	0.0204	0.0791
regulation of ck1/cdk5 by type 1 glutamate receptors	0.0213	0.0794
IL-7 signaling pathway	0.0222	0.0794
Antigen processing: Ubiquitination & Proteasome degradation	0.0226	0.0794
Regulation of IFNA signaling	0.023	0.0794
IL27-mediated signaling events	0.023	0.0794
Interleukin-7 signaling	0.023	0.0794
Orc1 removal from chromatin	0.023	0.0794
Fertilization	0.023	0.0794
Interleukin receptor SHC signaling	0.0239	0.0794
pdgf signaling pathway	0.0239	0.0794
IL-7	0.0239	0.0794
Sulfur amino acid metabolism	0.0239	0.0794
role of erbb2 in signal transduction and oncology	0.0248	0.0813
Selective expression of chemokine receptors during T-cell polarization	0.0257	0.0813
-arrestins in gpcr desensitization	0.0257	0.0813
activation of camp-dependent protein kinase pka	0.0265	0.0813
IL2 signaling events mediated by STAT5	0.0265	0.0813
ISG15 antiviral mechanism	0.0265	0.0813
role of -arrestins in the activation and targeting of map kinases	0.0274	0.0813
Circadian rhythm - Homo sapiens (human)	0.0274	0.0813
SARS coronavirus and innate immunity	0.0274	0.0813
Nectin adhesion pathway	0.0274	0.0813
IL17 signaling pathway	0.0283	0.0813
DNA strand elongation	0.0283	0.0813
Circadian Clock	0.0292	0.0813
Host-pathogen interaction of human coronaviruses - interferon induction	0.0292	0.0813
Activation of the pre-replicative complex	0.0292	0.0813
Melatonin metabolism and effects	0.03	0.0813
JAK STAT pathway and regulation	0.0302	0.0813
roles of arrestin dependent recruitment of src kinases in gpcr signaling	0.0309	0.0813
Signaling mediated by p38-alpha and p38-beta	0.0309	0.0813
Class I MHC mediated antigen processing & presentation	0.0313	0.0813
DNA replication - Homo sapiens (human)	0.0318	0.0813
IL2 signaling events mediated by PI3K	0.0326	0.0813
Overview of interferons-mediated signaling pathway	0.0326	0.0813
Type II interferon signaling (IFNG)	0.0326	0.0813
Antiviral mechanism by IFN-stimulated genes	0.0326	0.0813
ATR signaling pathway	0.0326	0.0813
Activation of ATR in response to replication stress	0.0326	0.0813
DNA Replication Pre-Initiation	0.0326	0.0813
Oncostatin_M	0.0335	0.082
Signaling events mediated by TCPTP	0.0335	0.082
Interleukin-2 family signaling	0.0352	0.0848
IL-5 signaling pathway	0.0352	0.0848
chrebp regulation by carbohydrates and camp	0.0361	0.0857
IFN-gamma pathway	0.037	0.0857
IL-2 signaling pathway	0.037	0.0857
DNA Replication	0.037	0.0857
activation of csk by camp-dependent protein kinase inhibits signaling through the t cell receptor	0.0378	0.0857
Hedgehog Signaling Pathway	0.0378	0.0857
IL-6 signaling pathway	0.0378	0.0857
WNT-Core	0.0387	0.0857
Interleukin-3, Interleukin-5 and GM-CSF signaling	0.0387	0.0857
Interleukin-11 Signaling Pathway	0.0387	0.0857
ion channels and their functional role in vascular endothelium	0.0404	0.0886
Thymic Stromal LymphoPoietin (TSLP) Signaling Pathway	0.0413	0.0886
IL6-mediated signaling events	0.0413	0.0886
Switching of origins to a post-replicative state	0.0413	0.0886
il-2 receptor beta chain in t cell activation	0.0422	0.0891
IL5	0.0422	0.0891
Hedgehog signaling events mediated by Gli proteins	0.043	0.0896
IL-3 signaling pathway	0.043	0.0896
FoxO family signaling	0.0439	0.09
JAK STAT MolecularVariation 2	0.0439	0.09
Wnt Signaling Pathway	0.0447	0.0911
IL-4 signaling pathway	0.0473	0.0943
Interferon type I signaling pathways	0.0473	0.0943
IL2-mediated signaling events	0.0473	0.0943
TGF-beta Receptor Signaling	0.0482	0.0953
Hedgehog signaling pathway - Homo sapiens (human)	0.049	0.0957
Hepatitis C and Hepatocellular Carcinoma	0.049	0.0957

### Sheet: b
b. Enriched pathways for severe COVID in the whole blood and lung
Whole blood			Lung
pathway name	p-value	q-value	pathway name	p-value	q-value
Other interleukin signaling	0.000686	0.164	PLCG1 events in ERBB2 signaling	0.00021	0.144
Membrane Trafficking	0.0038	0.164	PTK6 promotes HIF1A stabilization	0.00052	0.144
Vesicle-mediated transport	0.00502	0.164	DEx/H-box helicases activate type I IFN and inflammatory cytokines production	0.000725	0.144
ifn gamma signaling pathway	0.00929	0.164	cbl mediated ligand-induced downregulation of egf receptors pathway	0.000963	0.144
TCA Cycle Nutrient Utilization and Invasiveness of Ovarian Cancer	0.00929	0.164	Inhibition of Signaling by Overexpressed EGFR	0.000963	0.144
IL-6 signaling	0.0111	0.164	Signaling by Overexpressed Wild-Type EGFR in Cancer	0.000963	0.144
Interleukin-10 signaling	0.0111	0.164	EGFR-dependent Endothelin signaling events	0.00123	0.144
IL-10 signaling	0.0111	0.164	EGFR interacts with phospholipase C-gamma	0.00123	0.144
IFN gamma signaling	0.0111	0.164	Phospholipase D signaling pathway - Homo sapiens (human)	0.00184	0.147
rRNA modification in the mitochondrion	0.0111	0.164	map kinase inactivation of smrt corepressor	0.00223	0.147
rRNA processing in the mitochondrion	0.0111	0.164	Ras signaling pathway - Homo sapiens (human)	0.00261	0.147
Pancreatic adenocarcinoma pathway	0.0118	0.164	ERBB2 Activates PTK6 Signaling	0.00263	0.147
RAB GEFs exchange GTP for GDP on RABs	0.0121	0.164	GRB2 events in EGFR signaling	0.00263	0.147
IL-2 signaling	0.013	0.164	SHC1 events in EGFR signaling	0.00306	0.147
IL-3 signaling	0.013	0.164	ERBB2 Regulates Cell Motility	0.00351	0.147
RAC3 GTPase cycle	0.0131	0.164	ErbB receptor signaling network	0.00351	0.147
IL-4 signaling	0.0148	0.164	Constitutive Signaling by Ligand-Responsive EGFR Cancer Variants	0.00351	0.147
stat3 signaling pathway	0.0148	0.164	Signaling by Ligand-Responsive EGFR Variants in Cancer	0.00351	0.147
Interleukin-15 signaling	0.0148	0.164	ERK Pathway in Huntington,s Disease	0.00351	0.147
Regulation of cytoskeletal remodeling and cell spreading by IPP complex components	0.0148	0.164	Posttranslational regulation of adherens junction stability and dissassembly	0.00387	0.147
Integrin-mediated Cell Adhesion	0.0151	0.164	PI3K events in ERBB2 signaling	0.004	0.147
Interleukin-12 signaling	0.0167	0.164	GRB2 events in ERBB2 signaling	0.004	0.147
Interleukin-9 signaling	0.0167	0.164	Signaling by ERBB2 ECD mutants	0.004	0.147
Alpha-defensins	0.0185	0.164	Transcription of E2F targets under negative control by DREAM complex	0.004	0.147
LIF signaling	0.0185	0.164	Signaling by PTK6	0.00408	0.147
Type III interferon signaling	0.0185	0.164	Signaling by Non-Receptor Tyrosine Kinases	0.00408	0.147
Interleukin-27 signaling	0.0185	0.164	GAB1 signalosome	0.00452	0.157
ifn alpha signaling pathway	0.0185	0.164	Ras signaling	0.00484	0.162
IL-13 signaling	0.0185	0.164	Panitumumab Action Pathway	0.00597	0.167
Rab regulation of trafficking	0.0196	0.164	Cetuximab Action Pathway	0.00597	0.167
Interleukin-6 signaling	0.0203	0.164	Trastuzumab Action Pathway	0.00597	0.167
il22 soluble receptor signaling pathway	0.0203	0.164	Gefitinib Action Pathway	0.00597	0.167
IL-5 signaling	0.0203	0.164	glutamate removal from folates	0.00597	0.167
Class I MHC mediated antigen processing & presentation	0.0203	0.164	egf signaling pathway	0.00624	0.167
Interleukin-2 signaling	0.0222	0.164	sprouty regulation of tyrosine kinase signals	0.00624	0.167
IL9	0.0222	0.164	Cortisol synthesis and secretion - Homo sapiens (human)	0.00686	0.172
IL-10 Anti-inflammatory Signaling Pathway	0.0222	0.164	Signaling by EGFR in Cancer	0.00687	0.172
RalA downstream regulated genes	0.0222	0.164	Relaxin signaling pathway - Homo sapiens (human)	0.00738	0.172
Aspartate and asparagine metabolism	0.0222	0.164	SHC1 events in ERBB2 signaling	0.00752	0.172
il 6 signaling pathway	0.024	0.164	Signaling by ERBB2 TMD/JMD mutants	0.00752	0.172
il-10 anti-inflammatory signaling pathway	0.024	0.164	Extracellular vesicles in the crosstalk of cardiac cells	0.00752	0.172
Endosomal/Vacuolar pathway	0.024	0.164	Extra-nuclear estrogen signaling	0.00944	0.197
Activation of RAC1	0.024	0.164	Signaling by ERBB2 KD Mutants	0.00966	0.197
il 2 signaling pathway	0.0258	0.165	Signaling by ERBB2 in Cancer	0.00966	0.197
Regulation of IFNG signaling	0.0258	0.165	NOTCH3 Activation and Transmission of Signal to the Nucleus	0.00966	0.197
il-7 signal transduction	0.0276	0.165	G0 and Early G1	0.00966	0.197
IL-6-type cytokine receptor ligand interactions	0.0276	0.165	Human cytomegalovirus infection - Homo sapiens (human)	0.0109	0.216
Interleukin-4 and Interleukin-13 signaling	0.0276	0.165	L-glutamine tRNA biosynthesis	0.0119	0.216
il 4 signaling pathway	0.0294	0.165	flavin biosynthesis	0.0119	0.216
Cell-extracellular matrix interactions	0.0294	0.165	NAD phosphorylation and dephosphorylation	0.0119	0.216
Polo-like kinase mediated events	0.0294	0.165	EGF	0.012	0.216
Transcription of E2F targets under negative control by DREAM complex	0.0294	0.165	Regulation of Actin Cytoskeleton	0.0126	0.216
22q11.2 copy number variation syndrome	0.0312	0.165	Downregulation of ERBB2 signaling	0.0129	0.216
IL-9 signaling pathway	0.0313	0.165	Acyl chain remodelling of PE	0.0129	0.216
Interleukin-12 family signaling	0.0331	0.165	TNFalpha	0.0129	0.216
Interleukin-20 family signaling	0.0331	0.165	EGFR downregulation	0.0137	0.216
ncRNAs involved in STAT3 signaling in hepatocellular carcinoma	0.0331	0.165	mcalpain and friends in cell motility	0.0137	0.216
Inactivation of CSF3 (G-CSF) signaling	0.0331	0.165	Ascorbate and aldarate metabolism - Homo sapiens (human)	0.0137	0.216
Lewis blood group biosynthesis	0.0331	0.165	Cushing syndrome - Homo sapiens (human)	0.0138	0.216
CDC42 GTPase cycle	0.0355	0.166	EGFR Tyrosine Kinase Inhibitor Resistance	0.0138	0.216
egf signaling pathway	0.0367	0.166	RAC2 GTPase cycle	0.0142	0.216
Syndecan interactions	0.0367	0.166	Gap junction - Homo sapiens (human)	0.0156	0.216
Blood group systems biosynthesis	0.0367	0.166	MAPK Signaling Pathway	0.0158	0.216
Protein methylation	0.0367	0.166	EGF-EGFR signaling pathway	0.016	0.216
IFN alpha signaling	0.0385	0.166	Glucagon signaling in metabolic regulation	0.0165	0.216
TSLP	0.0385	0.166	role of egf receptor transactivation by gpcrs in cardiac hypertrophy	0.0165	0.216
Interleukin-6 family signaling	0.0403	0.166	Morphine addiction - Homo sapiens (human)	0.0171	0.216
Immune response to tuberculosis	0.0403	0.166	Integration of energy metabolism	0.0171	0.216
PDGFR-alpha signaling pathway	0.0403	0.166	G Protein Signaling Pathways	0.0171	0.216
IL11	0.0421	0.166	RHOV GTPase cycle	0.0174	0.216
Type I interferon induction and signaling during SARS-CoV-2 infection	0.0421	0.166	RHOU GTPase cycle	0.0174	0.216
Signaling by CSF3 (G-CSF)	0.0421	0.166	Erlotinib Action Pathway	0.0178	0.216
Renin-angiotensin system - Homo sapiens (human)	0.0421	0.166	Mitochondrial transcription initiation	0.0178	0.216
NOD-like receptor signaling pathway - Homo sapiens (human)	0.044	0.166	Hydrolysis of LPE	0.0178	0.216
IL-7 signaling pathway	0.0456	0.166	Hydroxycarboxylic acid-binding receptors	0.0178	0.216
G0 and Early G1	0.0456	0.166	Toxicity of botulinum toxin type E (botE)	0.0178	0.216
IL-7 signaling	0.0462	0.166	N-acetylglucosamine degradation I	0.0178	0.216
EPO signaling	0.0466	0.166	GnRH signaling pathway - Homo sapiens (human)	0.0181	0.216
Regulation of IFNA signaling	0.0474	0.166	Arf6 signaling events	0.0184	0.216
IL27-mediated signaling events	0.0474	0.166	Glucagon-like Peptide-1 (GLP1) regulates insulin secretion	0.0184	0.216
Interleukin-7 signaling	0.0474	0.166	Metabolism	0.019	0.219
Vitamin B9 (folate) metabolism	0.0474	0.166	Zinc homeostasis	0.0205	0.232
VEGF	0.0475	0.166	Choline metabolism in cancer - Homo sapiens (human)	0.0208	0.232
RHO GTPase cycle	0.0479	0.166	Glycerophospholipid metabolism - Homo sapiens (human)	0.0208	0.232
Interleukin receptor SHC signaling	0.0492	0.166	Signaling events mediated by TCPTP	0.0215	0.234
pdgf signaling pathway	0.0492	0.166	Internalization of ErbB1	0.0226	0.234
IL-7	0.0492	0.166	SUMOylation of DNA replication proteins	0.0226	0.234
			Transcription from mitochondrial promoters	0.0237	0.234
			Codeine Metabolism Pathway	0.0237	0.234
			Artemether Metabolism Pathway	0.0237	0.234
			Toxicity of botulinum toxin type A (botA)	0.0237	0.234
			N-acetylglucosamine degradation II	0.0237	0.234
			Vasopressin regulates renal water homeostasis via Aquaporins	0.0237	0.234
			Bladder cancer	0.0237	0.234
			Cytosolic sensors of pathogen-associated DNA	0.0237	0.234
			G alpha (z) signalling events	0.0248	0.238
			Bladder cancer - Homo sapiens (human)	0.0248	0.238
			Parathyroid hormone synthesis, secretion and action - Homo sapiens (human)	0.0255	0.238
			ErbB1 downstream signaling	0.0255	0.238
			Senescence and Autophagy in Cancer	0.0255	0.238
			Stabilization and expansion of the E-cadherin adherens junction	0.026	0.238
			Activation of GABAB receptors	0.0271	0.238
			GABA B receptor activation	0.0271	0.238
			HIF-1 signaling pathway - Homo sapiens (human)	0.0274	0.238
			Signaling by NOTCH3	0.0283	0.238
			asparagine degradation	0.0295	0.238
			Binding and entry of HIV virion	0.0295	0.238
			TCA Cycle Nutrient Utilization and Invasiveness of Ovarian Cancer	0.0295	0.238
			Succinyl CoA: 3-ketoacid CoA transferase deficiency	0.0295	0.238
			Ketone Body Metabolism	0.0295	0.238
			Synthesis and Degradation of Ketone Bodies	0.0295	0.238
			pyrimidine deoxyribonucleosides salvage	0.0295	0.238
			Toxicity of botulinum toxin type D (botD)	0.0295	0.238
			Toxicity of botulinum toxin type F (botF)	0.0295	0.238
			Riboflavin Metabolism	0.0295	0.238
			a6b1 and a6b4 Integrin signaling	0.0295	0.238
			Glutamatergic synapse - Homo sapiens (human)	0.0307	0.246
			Viral carcinogenesis - Homo sapiens (human)	0.0326	0.259
			Signaling by EGFR	0.0333	0.262
			Aquaporin-mediated transport	0.0345	0.267
			Dopamine Activation of Neurological Reward System	0.0353	0.267
			Intracellular Signalling Through PGD2 receptor and Prostaglandin D2	0.0353	0.267
			Transport and synthesis of PAPS	0.0353	0.267
			Pre-NOTCH Processing in the Endoplasmic Reticulum	0.0353	0.267
			Signaling by ERBB2	0.0358	0.269
			Ovarian steroidogenesis - Homo sapiens (human)	0.0372	0.276
			Signaling events mediated by PTP1B	0.0385	0.282
			Phosphodiesterases in neuronal function	0.0385	0.282
			keratinocyte differentiation	0.0399	0.282
			Vasopressin Regulation of Water Homeostasis	0.0411	0.282
			Corticotropin Activation of Cortisol Production	0.0411	0.282
			TRAF6 mediated IRF7 activation in TLR7/8 or 9 signaling	0.0411	0.282
			Tramadol Metabolism Pathway	0.0411	0.282
			Acetylcholine Synthesis	0.0411	0.282
			Vitamin B2 (riboflavin) metabolism	0.0411	0.282
			Copper homeostasis	0.0412	0.282
			Regulation of actin cytoskeleton - Homo sapiens (human)	0.0413	0.282
			Purine metabolism - Homo sapiens (human)	0.0419	0.282
			Human T-cell leukemia virus 1 infection - Homo sapiens (human)	0.0419	0.282
			Ebola Virus Pathway on Host	0.0427	0.282
			Glycerophospholipid biosynthesis	0.0427	0.282
			Thromboxane A2 receptor signaling	0.044	0.282
			Excitatory Neural Signalling Through 5-HTR 6 and Serotonin	0.0468	0.282
			Excitatory Neural Signalling Through 5-HTR 7 and Serotonin	0.0468	0.282
			Intracellular Signalling Through Histamine H2 Receptor and Histamine	0.0468	0.282
			Excitatory Neural Signalling Through 5-HTR 4 and Serotonin	0.0468	0.282
			Intracellular Signalling Through Prostacyclin Receptor and Prostacyclin	0.0468	0.282
			ketogenesis	0.0468	0.282
			Synthesis of Ketone Bodies	0.0468	0.282
			Butyrate Metabolism	0.0468	0.282
			TICAM1-dependent activation of IRF3/IRF7	0.0468	0.282
			Betaine Metabolism	0.0468	0.282
			Riboflavin metabolism - Homo sapiens (human)	0.0468	0.282
			Release of Hh-Np from the secreting cell	0.0468	0.282
			Endometrial cancer - Homo sapiens (human)	0.0469	0.282
			Signaling by ERBB4	0.0469	0.282
			SHP2 signaling	0.0484	0.286
			Estrogen signaling pathway - Homo sapiens (human)	0.0486	0.286
			Apelin signaling pathway - Homo sapiens (human)	0.0486	0.286
			GABA receptor activation	0.0499	0.292

### Sheet: c
c. Enriched pathways for HDL in the whole blood
Whole blood
pathway name	p-value	q-value
acyl-CoA hydrolysis	0.00112	0.0323
Composition of Lipid Particles	0.00149	0.0323
role of ppar-gamma coactivators in obesity and thermogenesis	0.00186	0.0323
Metabolic pathway of LDL, HDL and TG, including diseases	0.00224	0.0323
Riboflavin metabolism - Homo sapiens (human)	0.00298	0.0323
S1P5 pathway	0.00298	0.0323
visceral fat deposits and the metabolic syndrome	0.00298	0.0323
palmitate biosynthesis	0.00298	0.0323
Chylomicron remodeling	0.00335	0.0323
Beta-oxidation of pristanoyl-CoA	0.00335	0.0323
Beta-oxidation of very long chain fatty acids	0.00447	0.0323
Assembly of active LPL and LIPC lipase complexes	0.00484	0.0323
Familial lipoprotein lipase deficiency	0.00484	0.0323
Glycerolipid Metabolism	0.00484	0.0323
Glycerol Kinase Deficiency	0.00484	0.0323
D-glyceric acidura	0.00484	0.0323
alpha-linolenic acid (ALA) metabolism	0.00484	0.0323
alpha-linolenic (omega3) and linoleic (omega6) acid metabolism	0.00484	0.0323
S1P4 pathway	0.00521	0.0329
Primary bile acid biosynthesis - Homo sapiens (human)	0.00633	0.038
S1P1 pathway	0.00744	0.04
Synthesis of bile acids and bile salts via 7alpha-hydroxycholesterol	0.00744	0.04
Sphingosine 1-phosphate (S1P) pathway	0.00781	0.04
Triacylglyceride synthesis	0.00892	0.04
Saturated fatty acids beta-oxidation	0.00929	0.04
S1P3 pathway	0.00966	0.04
S1P2 pathway	0.00966	0.04
TSH	0.00966	0.04
Plasma lipoprotein remodeling	0.00966	0.04
Synthesis of bile acids and bile salts	0.0111	0.0419
Peroxisomal lipid metabolism	0.0111	0.0419
Nongenotropic Androgen signaling	0.0115	0.0419
Statin inhibition of cholesterol production	0.0115	0.0419
Purinergic signaling	0.0123	0.0421
Fatty acid beta-oxidation	0.0126	0.0421
CRH	0.013	0.0421
Overview of leukocyte-intrinsic Hippo pathway functions	0.013	0.0421
RHO GTPases Activate WASPs and WAVEs	0.0137	0.0434
CXCR3-mediated signaling events	0.0141	0.0434
Plasma membrane estrogen receptor signaling	0.0156	0.0435
PAR1-mediated thrombin signaling events	0.0159	0.0435
Vitamin A and carotenoid metabolism	0.0159	0.0435
Bile acid and bile salt metabolism	0.0159	0.0435
De novo fatty acid biosynthesis	0.0159	0.0435
Retinoid metabolism and transport	0.0167	0.0444
Aryl Hydrocarbon Receptor Netpath	0.017	0.0444
Rett syndrome causing genes	0.0178	0.0444
Hedgehog signaling events mediated by Gli proteins	0.0182	0.0444
Metabolism of fat-soluble vitamins	0.0182	0.0444
Cholesterol metabolism - Homo sapiens (human)	0.0185	0.0444
mechanism of gene regulation by peroxisome proliferators via ppara	0.0193	0.0453
Bile acid biosynthesis	0.0196	0.0453
Ca2+ pathway	0.0204	0.0461
Long-term depression - Homo sapiens (human)	0.0222	0.0481
Plasma lipoprotein assembly, remodeling, and clearance	0.0222	0.0481
Glycerolipid metabolism - Homo sapiens (human)	0.0226	0.0481
LPA receptor mediated events	0.0233	0.0481
Endothelins	0.0237	0.0481
Peroxisomal protein import	0.0237	0.0481
Thyroid stimulating hormone (TSH) signaling pathway	0.0244	0.0486
Sterol regulatory element-binding proteins (SREBP) signaling	0.0251	0.0486
PPAR signaling pathway	0.0251	0.0486
PPAR signaling pathway - Homo sapiens (human)	0.0273	0.052
Peroxisome - Homo sapiens (human)	0.0302	0.0567
CXCR4-mediated signaling events	0.031	0.0571
GABAergic synapse - Homo sapiens (human)	0.0328	0.0589
Morphine addiction - Homo sapiens (human)	0.0335	0.0589
G Protein Signaling Pathways	0.0335	0.0589
Corticotropin-releasing hormone signaling pathway	0.0339	0.0589
Beta-catenin independent WNT signaling	0.0346	0.0593
Circadian entrainment - Homo sapiens (human)	0.0357	0.0603
Melanogenesis - Homo sapiens (human)	0.0371	0.0606
Chagas disease - Homo sapiens (human)	0.0375	0.0606
Leukotriene metabolism	0.0375	0.0606
Visual phototransduction	0.0378	0.0606
Tyrosine metabolism	0.0397	0.0626
Toxoplasmosis - Homo sapiens (human)	0.0411	0.0627
Cholinergic synapse - Homo sapiens (human)	0.0415	0.0627
Serotonergic synapse - Homo sapiens (human)	0.0415	0.0627
Glutamatergic synapse - Homo sapiens (human)	0.0418	0.0627
Metabolism of steroids	0.0454	0.0653
Lysosome - Homo sapiens (human)	0.0469	0.0653
Relaxin signaling pathway - Homo sapiens (human)	0.0472	0.0653
Adipogenesis	0.0479	0.0653
Angiopoietin Like Protein 8 Regulatory Pathway	0.0479	0.0653
Dopaminergic synapse - Homo sapiens (human)	0.0483	0.0653
FCGR3A-mediated phagocytosis	0.0494	0.0653
Leishmania phagocytosis	0.0494	0.0653
Parasite infection	0.0494	0.0653
Glycerophospholipid metabolism	0.0497	0.0653
Regulation of actin dynamics for phagocytic cup formation	0.0497	0.0653

### Sheet: d
d. Enriched pathways for TG
Whole blood
pathway name	p-value	q-value
integrin signaling pathway	0.00184	0.0432
ErbB2/ErbB3 signaling events	0.0027	0.0432
Cholesterol metabolism - Homo sapiens (human)	0.00419	0.0447
DNA Repair	0.0237	0.144
Integrin	0.0239	0.144
NRF2 pathway	0.0311	0.144
Alzheimer,s disease	0.0315	0.144
Hepatocellular carcinoma - Homo sapiens (human)	0.0417	0.167
Metabolism of vitamins and cofactors	0.0472	0.168
